# Integrated targeted deep sequencing reveals unique tissue-of-origin and donor-derived cell-free DNA signatures in organ transplant recipients

**DOI:** 10.1101/2025.04.29.25326125

**Authors:** Nicholas Kueng, Fanny Sandberg, Daniel Sidler, Vanessa Banz, Annalisa Berzigotti, Charlotte K. Y. Ng, Carlo R. Largiadèr, Ursula Amstutz

## Abstract

Solid organ transplantation is currently the best option to treat end-stage organ disease. However, it requires lifelong immunosuppressive therapy in most cases, and the diagnosis of rejection and other types of graft injury requires invasive biopsy testing, which poses significant challenges. We developed a targeted deep sequencing assay that extends conventional donor-derived cell-free DNA (dd-cfDNA) analysis by incorporating tissue-of-origin information with the aim of improved non-invasive monitoring of transplant recipients. In this study, plasma cfDNA from liver transplant (LT) and kidney transplant (KT) recipients was analyzed alongside healthy controls to characterize cfDNA release and clearance patterns from graft and recipient cell types, and to identify potential tissue injury signatures. Our assay accurately detected low-abundance, tissue-specific cfDNA, revealing unique cfDNA release patterns associated with the transplanted organ type in recipients with stable allografts. In the early post-transplant period, LT and KT patients exhibited different cfDNA kinetics in numerous tissues, reflecting variation in the response and recovery following reperfusion injury and surgical trauma. Furthermore, the comparison of tissue- and donor-specific cfDNA proportions within 24 hours after transplantation supports a multisource donor-tissue cfDNA release. These findings suggest that incorporating tissue-of-origin information with dd-cfDNA quantification provides important additional insights for evaluating transplant recipient health.
