## Supplementary Data for "Integrated targeted deep sequencing reveals unique tissue-of-origin and donor-derived cell-free DNA signatures in organ transplant recipients"

### Sheet: Methylation markers
hg19 coordinates
chr	start	end	cell type
chr1	910432	910476	Skeletal-Musc
chr1	1595934	1596277	Pancreas-Acinar
chr1	1717283	1717823	Thyroid-Ep
chr1	2315598	2316184	Neuron
chr1	3563695	3563874	Blood-Granul
chr1	4329525	4329592	Smooth-Musc
chr1	6010707	6010978	Epid-Kerat
chr1	6019317	6019395	Pancreas-Delta
chr1	8051176	8051743	Lung-Ep-Bron
chr1	10681155	10681324	Thyroid-Ep
chr1	11017502	11017566	Pancreas-Beta
chr1	11906186	11907270	Heart-Cardio
chr1	15232919	15233019	Bladder-Ep
chr1	15281036	15281105	Breast-Luminal-Ep
chr1	19668408	19668672	Smooth-Musc
chr1	20355842	20355900	Heart-Fibro
chr1	22517932	22518650	Smooth-Musc
chr1	33780054	33780316	Small-Int-Ep
chr1	38353962	38354186	Gastric-Ep
chr1	38507779	38507887	Epid-Kerat
chr1	39901385	39902140	Pancreas-Duct
chr1	42621304	42621503	Smooth-Musc
chr1	46949366	46949430	Pancreas-Duct
chr1	46949439	46949482	Pancreas-Duct
chr1	47905854	47906213	Colon-Ep
chr1	47907971	47908445	Colon-Ep
chr1	54554192	54554673	Lung-Ep-Alveo
chr1	60046061	60046410	Blood-Mono+Macro
chr1	77570357	77570467	Gastric-Ep
chr1	85028760	85029068	Epid-Kerat
chr1	91319919	91320504	Ovary-Ep
chr1	110202185	110202253	Pancreas-Duct
chr1	110426397	110427130	Adipocytes
chr1	111961052	111962326	Fallopian-Ep
chr1	111985458	111985651	Fallopian-Ep
chr1	115324927	115325456	Small-Int-Ep
chr1	117297273	117298339	Blood-T
chr1	117307218	117307726	Blood-T
chr1	117614583	117615150	Gastric-Ep
chr1	145126175	145126555	Bladder-Ep
chr1	151684071	151684272	Neuron
chr1	162472869	162473128	Smooth-Musc
chr1	167448708	167448982	Blood-NK
chr1	167870099	167870517	Colon-Ep
chr1	168260480	168260699	Pancreas-Delta
chr1	169165329	169166059	Fallopian-Ep
chr1	172579243	172579387	Fallopian-Ep
chr1	173854821	173855687	Blood-Granul
chr1	173883832	173884207	Liver-Hep
chr1	184567734	184568230	Colon-Ep
chr1	198237635	198237874	Heart-Fibro
chr1	201069469	201070117	Skeletal-Musc
chr1	207263325	207263700	Liver-Hep
chr1	222080602	222080835	Dermal-Fibro
chr1	226442407	226442836	Thyroid-Ep
chr1	227290002	227290463	Small-Int-Ep
chr1	229572270	229572478	Skeletal-Musc
chr1	229618169	229618509	Oligodend
chr1	230193998	230194358	Pancreas-Acinar
chr1	230308134	230308695	Breast-Luminal-Ep
chr1	230978622	230978906	Heart-Cardio
chr1	232372657	232372669	Head-Neck-Ep
chr1	234529404	234529509	Breast-Basal-Ep
chr1	235359358	235359698	Gastric-Ep
chr1	244292418	244293132	Dermal-Fibro
chr1	249138695	249138855	Head-Neck-Ep
chr10	490006	490215	Gastric-Ep
chr10	855626	855872	Heart-Cardio
chr10	2409460	2409680	Dermal-Fibro
chr10	3023581	3023765	Ovary-Ep
chr10	7217763	7218323	Gastric-Ep
chr10	7285283	7285392	Blood-NK
chr10	8302732	8302842	Epid-Kerat
chr10	9271377	9271574	Bladder-Ep
chr10	11887166	11887647	Blood-T
chr10	16794633	16795240	Pancreas-Duct
chr10	16857203	16857385	Megakaryocytes
chr10	16955539	16955937	Prostate-Ep
chr10	22047482	22047622	Breast-Luminal-Ep
chr10	23353062	23353387	Skeletal-Musc
chr10	25352751	25352978	Lung-Ep-Alveo
chr10	47098574	47098742	Gastric-Ep
chr10	61931722	61932134	Breast-Luminal-Ep
chr10	71091100	71091452	Heart-Cardio
chr10	71232977	71233198	Adipocytes
chr10	75598298	75598697	Pancreas-Alpha
chr10	88403480	88403563	Fallopian-Ep
chr10	94293774	94293991	Pancreas-Beta
chr10	100288819	100288831	Bone-Osteob
chr10	102692482	102692494	Oligodend
chr10	105133977	105134444	Colon-Ep
chr10	114252501	114252720	Colon-Ep
chr10	114877815	114878049	Pancreas-Duct
chr10	115612088	115612530	Pancreas-Acinar
chr10	120801912	120802124	Blood-Granul
chr10	121550376	121550768	Pancreas-Beta
chr10	124095968	124096179	Head-Neck-Ep
chr10	126507360	126508012	Lung-Ep-Bron
chr10	129014610	129014940	Lung-Ep-Bron
chr10	129131920	129132267	Blood-T
chr10	130929378	130929519	Bone-Osteob
chr10	131271385	131271707	Blood-B
chr10	131647376	131647544	Ovary-Ep
chr10	131647594	131647854	Ovary-Ep
chr10	133058774	133058902	Pancreas-Beta
chr10	133993220	133993304	Bladder-Ep
chr10	134257599	134257840	Blood-Mono+Macro
chr10	134264797	134264879	Blood-Mono+Macro
chr10	134400434	134400536	Blood-Granul
chr10	134403701	134403816	Megakaryocytes
chr10	134471322	134471443	Pancreas-Duct
chr10	134559549	134559867	Thyroid-Ep
chr10	134894694	134894939	Skeletal-Musc
chr10	135120065	135120641	Kidney-Ep
chr11	272255	272629	Small-Int-Ep
chr11	440627	440691	Small-Int-Ep
chr11	604873	605238	Oligodend
chr11	939168	939362	Kidney-Ep
chr11	1243299	1243606	Gallbladder
chr11	1247830	1247979	Gallbladder
chr11	1249808	1249897	Gallbladder
chr11	1249945	1250054	Gallbladder
chr11	1301634	1301926	Neuron
chr11	1520811	1520882	Bone-Osteob
chr11	2175279	2176022	Pancreas-Beta
chr11	2176042	2176303	Pancreas-Beta
chr11	2414930	2415351	Blood-B
chr11	2861159	2861223	Gallbladder
chr11	33666714	33667029	Pancreas-Alpha
chr11	33720839	33721148	Blood-Granul
chr11	41437637	41438038	Smooth-Musc
chr11	43385284	43385629	Eryth-prog
chr11	46740983	46741698	Liver-Hep
chr11	47371312	47371620	Heart-Cardio
chr11	47518954	47519241	Liver-Hep
chr11	60739309	60739438	Blood-T
chr11	61404280	61404334	Oligodend
chr11	61917559	61917805	Epid-Kerat
chr11	65379743	65379963	Endothel
chr11	65594326	65594631	Small-Int-Ep
chr11	66816066	66816271	Dermal-Fibro
chr11	67781211	67781526	Lung-Ep-Alveo
chr11	67808873	67809470	Pancreas-Acinar
chr11	68368980	68369931	Thyroid-Ep
chr11	68550314	68550776	Heart-Cardio
chr11	68550867	68551337	Heart-Cardio
chr11	70257279	70257335	Megakaryocytes
chr11	70372605	70372794	Lung-Ep-Alveo
chr11	70685260	70685603	Adipocytes
chr11	71324396	71324560	Breast-Luminal-Ep
chr11	72022053	72022343	Pancreas-Delta
chr11	73733660	73733930	Blood-Mono+Macro
chr11	74231819	74232309	Endothel
chr11	75807954	75808565	Blood-Granul
chr11	78039187	78039580	Pancreas-Delta
chr11	93266033	93266361	Adipocytes
chr11	104454813	104454955	Dermal-Fibro
chr11	107680941	107681316	Small-Int-Ep
chr11	109900472	109900819	Endothel
chr11	113105699	113105887	Oligodend
chr11	116697147	116697339	Liver-Hep
chr11	117160497	117161636	Pancreas-Acinar
chr11	118175630	118176495	Blood-T
chr11	118210158	118211374	Blood-T
chr11	118212313	118212883	Blood-T
chr11	118213526	118214011	Blood-T
chr11	118214761	118215449	Blood-T
chr11	126183832	126184071	Blood-Mono+Macro
chr11	128518760	128519111	Head-Neck-Ep
chr11	129742384	129742665	Gastric-Ep
chr11	132031594	132031715	Kidney-Ep
chr11	133928200	133928276	Blood-T
chr12	749799	750838	Lung-Ep-Alveo
chr12	1404213	1404437	Gallbladder
chr12	2080080	2080856	Heart-Cardio
chr12	2506613	2506665	Small-Int-Ep
chr12	4000794	4001005	Lung-Ep-Bron
chr12	5747732	5747898	Breast-Luminal-Ep
chr12	9795268	9795804	Blood-NK
chr12	9824370	9825717	Blood-T
chr12	9983596	9983990	Blood-NK
chr12	22753116	22753663	Small-Int-Ep
chr12	25120043	25120203	Blood-Mono+Macro
chr12	32740570	32741585	Blood-Granul
chr12	40171397	40171533	Prostate-Ep
chr12	47298921	47298958	Dermal-Fibro
chr12	50040683	50040780	Endothel
chr12	53251349	53251752	Head-Neck-Ep
chr12	57894059	57894297	Blood-Granul
chr12	58900863	58901510	Pancreas-Alpha
chr12	75702857	75703172	Fallopian-Ep
chr12	76934828	76935131	Blood-Granul
chr12	92677308	92677664	Epid-Kerat
chr12	94235571	94235768	Ovary-Ep
chr12	94389335	94389633	Adipocytes
chr12	95749865	95750100	Pancreas-Duct
chr12	106749773	106750249	Epid-Kerat
chr12	109595370	109595609	Adipocytes
chr12	111522483	111522676	Bone-Osteob
chr12	111624254	111624399	Blood-Mono+Macro
chr12	112014820	112015139	Liver-Hep
chr12	113629174	113629399	Eryth-prog
chr12	113712522	113712922	Heart-Cardio
chr12	120656819	120656996	Breast-Basal-Ep
chr12	120780906	120781030	Smooth-Musc
chr12	120951808	120952171	Oligodend
chr12	122206347	122206442	Smooth-Musc
chr12	123332890	123333036	Oligodend
chr12	131173466	131173598	Skeletal-Musc
chr12	131478681	131478883	Lung-Ep-Alveo
chr12	132250980	132251257	Blood-B
chr12	132891355	132891480	Ovary-Ep
chr12	133242505	133242772	Blood-Granul
chr13	22480903	22480991	Bone-Osteob
chr13	23932453	23932713	Heart-Cardio
chr13	24244798	24245023	Pancreas-Alpha
chr13	24873566	24873866	Breast-Basal-Ep
chr13	25026063	25026348	Kidney-Ep
chr13	28837970	28838117	Gastric-Ep
chr13	30110149	30110575	Small-Int-Ep
chr13	31017464	31018922	Blood-B
chr13	33817260	33817942	Lung-Ep-Alveo
chr13	47760130	47760255	Heart-Fibro
chr13	49397827	49397984	Kidney-Ep
chr13	49716275	49716486	Lung-Ep-Bron
chr13	49762703	49763100	Pancreas-Delta
chr13	52359349	52359737	Pancreas-Duct
chr13	52385330	52385462	Blood-B
chr13	76765435	76765495	Bone-Osteob
chr13	85761480	85761898	Smooth-Musc
chr13	96085428	96085970	Kidney-Ep
chr13	103259015	103259116	Eryth-prog
chr13	103262798	103263477	Colon-Ep
chr13	110386259	110386324	Blood-NK
chr13	110411404	110411561	Blood-NK
chr13	111093701	111093906	Colon-Ep
chr13	111691868	111692013	Bladder-Ep
chr13	113173832	113174185	Pancreas-Alpha
chr13	113384140	113384655	Heart-Cardio
chr13	114295356	114295898	Prostate-Ep
chr13	114620234	114620337	Dermal-Fibro
chr13	114762430	114762866	Bladder-Ep
chr13	114836095	114836754	Blood-NK
chr14	20904168	20904321	Skeletal-Musc
chr14	21559954	21560303	Thyroid-Ep
chr14	22927507	22928551	Blood-NK
chr14	31642247	31642461	Heart-Cardio
chr14	34144320	34144556	Pancreas-Alpha
chr14	34257318	34257709	Oligodend
chr14	35227699	35228450	Liver-Hep
chr14	35835291	35835406	Megakaryocytes
chr14	50623338	50623934	Epid-Kerat
chr14	51061305	51061451	Lung-Ep-Bron
chr14	51491779	51492062	Gallbladder
chr14	52477279	52477727	Heart-Cardio
chr14	53200199	53200644	Fallopian-Ep
chr14	58976251	58976885	Gastric-Ep
chr14	62002255	62002703	Lung-Ep-Alveo
chr14	62056737	62056968	Kidney-Ep
chr14	73766349	73766667	Megakaryocytes
chr14	77984469	77984510	Blood-Mono+Macro
chr14	81856493	81856863	Bladder-Ep
chr14	90440872	90441060	Blood-Granul
chr14	93655062	93655456	Pancreas-Alpha
chr14	99398338	99398544	Blood-T
chr14	99936327	99936719	Breast-Basal-Ep
chr14	100198942	100198981	Pancreas-Duct
chr14	102493026	102493778	Bladder-Ep
chr14	103657269	103657437	Blood-Mono+Macro
chr14	103909520	103909987	Blood-Mono+Macro
chr14	104172918	104172966	Breast-Basal-Ep
chr14	104326498	104326618	Endothel
chr14	105181997	105182491	Breast-Luminal-Ep
chr14	105919521	105919721	Breast-Basal-Ep
chr14	106657338	106657466	Blood-T
chr15	28365154	28365446	Colon-Ep
chr15	28473190	28473513	Pancreas-Beta
chr15	31362976	31363737	Smooth-Musc
chr15	32808282	32808932	Ovary-Ep
chr15	34946821	34947088	Eryth-prog
chr15	40678518	40679199	Thyroid-Ep
chr15	44171203	44172030	Heart-Cardio
chr15	44197813	44198149	Head-Neck-Ep
chr15	48688696	48688937	Megakaryocytes
chr15	50684233	50684378	Dermal-Fibro
chr15	57626001	57626445	Lung-Ep-Alveo
chr15	64186562	64186671	Skeletal-Musc
chr15	67728830	67729070	Head-Neck-Ep
chr15	73988787	73988964	Adipocytes
chr15	88585661	88585851	Prostate-Ep
chr15	89238599	89238630	Bone-Osteob
chr15	91194696	91194834	Liver-Hep
chr15	91370194	91370328	Blood-NK
chr15	93482255	93483190	Eryth-prog
chr15	98977213	98977283	Skeletal-Musc
chr15	99260719	99260890	Eryth-prog
chr15	100420339	100420991	Ovary-Ep
chr15	100632519	100632750	Prostate-Ep
chr15	102284615	102284756	Colon-Ep
chr16	449349	449654	Eryth-prog
chr16	449679	449814	Eryth-prog
chr16	630413	630879	Pancreas-Acinar
chr16	630924	631744	Pancreas-Acinar
chr16	678027	678174	Lung-Ep-Alveo
chr16	803568	803729	Ovary-Ep
chr16	940790	941095	Heart-Fibro
chr16	1562266	1562661	Endothel
chr16	1576679	1576810	Bladder-Ep
chr16	1752223	1752509	Lung-Ep-Bron
chr16	2151612	2152293	Neuron
chr16	2216734	2216844	Small-Int-Ep
chr16	2282274	2283055	Thyroid-Ep
chr16	3188374	3188511	Megakaryocytes
chr16	3795171	3795663	Pancreas-Alpha
chr16	12609457	12609724	Kidney-Ep
chr16	21548066	21548199	Eryth-prog
chr16	21569206	21569365	Head-Neck-Ep
chr16	22016089	22017369	Heart-Fibro
chr16	23408417	23408837	Lung-Ep-Bron
chr16	25228658	25228752	Pancreas-Acinar
chr16	28996938	28997967	Blood-T
chr16	29184909	29185242	Blood-Mono+Macro
chr16	29348722	29349010	Blood-B
chr16	30293883	30293970	Colon-Ep
chr16	31089523	31089735	Eryth-prog
chr16	32889551	32889614	Bladder-Ep
chr16	33785708	33785771	Bladder-Ep
chr16	55010894	55010997	Heart-Fibro
chr16	56398104	56398305	Kidney-Ep
chr16	56799916	56800896	Lung-Ep-Bron
chr16	58030520	58031069	Thyroid-Ep
chr16	66678014	66678589	Fallopian-Ep
chr16	67963724	67964349	Pancreas-Acinar
chr16	67964395	67965341	Pancreas-Acinar
chr16	68767969	68768225	Smooth-Musc
chr16	71049525	71049602	Pancreas-Beta
chr16	72038676	72039042	Kidney-Ep
chr16	72939958	72940108	Heart-Fibro
chr16	72958469	72958531	Pancreas-Duct
chr16	78590460	78590594	Liver-Hep
chr16	79143556	79143898	Epid-Kerat
chr16	81183399	81183470	Dermal-Fibro
chr16	81295025	81295120	Gastric-Ep
chr16	81390361	81390582	Breast-Basal-Ep
chr16	81410859	81411377	Epid-Kerat
chr16	81765349	81765596	Kidney-Ep
chr16	83997323	83997563	Fallopian-Ep
chr16	84091830	84092108	Pancreas-Beta
chr16	85230630	85230834	Pancreas-Duct
chr16	85435729	85435864	Megakaryocytes
chr16	85546139	85546414	Pancreas-Delta
chr16	85944508	85944671	Blood-B
chr16	86264259	86264309	Bone-Osteob
chr16	87213127	87213221	Endothel
chr16	87734835	87735383	Blood-B
chr17	1523791	1523910	Breast-Luminal-Ep
chr17	1648768	1649110	Liver-Hep
chr17	1848935	1849266	Breast-Luminal-Ep
chr17	3493608	3493903	Blood-B
chr17	3671805	3671944	Heart-Fibro
chr17	4012879	4013163	Oligodend
chr17	6152147	6152349	Dermal-Fibro
chr17	7758375	7758448	Endothel
chr17	8214563	8214719	Endothel
chr17	9123038	9123168	Small-Int-Ep
chr17	9348631	9348936	Prostate-Ep
chr17	10534793	10535329	Epid-Kerat
chr17	12902143	12902626	Fallopian-Ep
chr17	12949849	12950004	Bone-Osteob
chr17	15345671	15346671	Oligodend
chr17	20601540	20601801	Blood-NK
chr17	20678752	20678922	Bone-Osteob
chr17	21254213	21254274	Bone-Osteob
chr17	22026486	22026809	Megakaryocytes
chr17	22027245	22027441	Megakaryocytes
chr17	22030157	22030356	Megakaryocytes
chr17	25927591	25927657	Bone-Osteob
chr17	27924734	27925012	Smooth-Musc
chr17	31291835	31291914	Thyroid-Ep
chr17	33217449	33217684	Pancreas-Delta
chr17	33419035	33419375	Pancreas-Duct
chr17	33443733	33444046	Pancreas-Beta
chr17	34808226	34809173	Head-Neck-Ep
chr17	39658075	39658664	Bladder-Ep
chr17	41407340	41407474	Ovary-Ep
chr17	41722915	41723060	Adipocytes
chr17	43177213	43177274	Neuron
chr17	43208653	43208757	Bladder-Ep
chr17	45757583	45757964	Pancreas-Beta
chr17	49272474	49273003	Pancreas-Delta
chr17	54512023	54512329	Dermal-Fibro
chr17	55071172	55071657	Lung-Ep-Alveo
chr17	55652680	55652810	Blood-NK
chr17	55693891	55694222	Pancreas-Delta
chr17	56402889	56403056	Neuron
chr17	60217548	60217822	Gallbladder
chr17	60217866	60217996	Gallbladder
chr17	62065261	62065781	Skeletal-Musc
chr17	64571955	64572373	Lung-Ep-Bron
chr17	70685746	70686286	Head-Neck-Ep
chr17	71818565	71818918	Blood-T
chr17	77713421	77713480	Bone-Osteob
chr17	78442715	78442800	Neuron
chr17	79173296	79174206	Breast-Basal-Ep
chr17	79390775	79391089	Dermal-Fibro
chr17	79429245	79429477	Gallbladder
chr17	79429554	79429841	Gallbladder
chr17	79429870	79430280	Gallbladder
chr17	79898712	79898988	Skeletal-Musc
chr17	79914294	79914394	Gallbladder
chr17	79984006	79984372	Liver-Hep
chr17	80024095	80024158	Adipocytes
chr17	80084449	80084581	Blood-T
chr17	80084860	80085214	Blood-T
chr17	80113104	80113225	Megakaryocytes
chr17	80135500	80135800	Thyroid-Ep
chr17	80395184	80395451	Pancreas-Acinar
chr17	80560368	80560453	Endothel
chr17	80802843	80803542	Endothel
chr17	80803659	80804189	Endothel
chr17	80804199	80804266	Endothel
chr17	81012324	81012657	Blood-NK
chr18	2950355	2950609	Pancreas-Delta
chr18	3214676	3215155	Gallbladder
chr18	3363757	3363956	Ovary-Ep
chr18	3580862	3581955	Ovary-Ep
chr18	3582027	3582727	Ovary-Ep
chr18	5398259	5399022	Pancreas-Alpha
chr18	5399140	5399589	Pancreas-Alpha
chr18	7129947	7130102	Dermal-Fibro
chr18	8639630	8639796	Oligodend
chr18	13374253	13374752	Neuron
chr18	13812351	13812504	Prostate-Ep
chr18	42290984	42291186	Kidney-Ep
chr18	44084652	44084850	Lung-Ep-Bron
chr18	56002608	56002897	Pancreas-Beta
chr18	60608035	60608675	Blood-Granul
chr18	71680257	71680349	Ovary-Ep
chr18	73395620	73395761	Breast-Luminal-Ep
chr18	74637215	74637359	Heart-Cardio
chr18	74710212	74710376	Oligodend
chr18	74710902	74711314	Oligodend
chr18	74713114	74713578	Oligodend
chr18	74717913	74718427	Oligodend
chr18	74721790	74721931	Oligodend
chr18	74722898	74723649	Oligodend
chr18	76151080	76151264	Kidney-Ep
chr18	76151430	76151522	Skeletal-Musc
chr18	77083458	77083986	Oligodend
chr18	77391679	77392005	Blood-NK
chr18	77688134	77688699	Thyroid-Ep
chr19	877312	877800	Epid-Kerat
chr19	1423534	1423830	Blood-Granul
chr19	1648936	1648991	Blood-B
chr19	2230348	2230508	Epid-Kerat
chr19	2790819	2791240	Liver-Hep
chr19	2797234	2797660	Heart-Cardio
chr19	2845989	2846770	Skeletal-Musc
chr19	3012447	3012865	Heart-Fibro
chr19	3442626	3442751	Skeletal-Musc
chr19	4111219	4111727	Lung-Ep-Alveo
chr19	4614760	4614945	Pancreas-Beta
chr19	4944195	4944585	Breast-Basal-Ep
chr19	5043516	5043774	Megakaryocytes
chr19	5121263	5121838	Neuron
chr19	5714971	5715186	Adipocytes
chr19	8203062	8203188	Skeletal-Musc
chr19	11347512	11347634	Liver-Hep
chr19	11466792	11467057	Neuron
chr19	11548894	11549203	Blood-B
chr19	11707037	11707247	Endothel
chr19	11926770	11927571	Bladder-Ep
chr19	12997745	12997943	Eryth-prog
chr19	13879774	13879850	Kidney-Ep
chr19	14040780	14041351	Breast-Basal-Ep
chr19	14253915	14254072	Eryth-prog
chr19	14314664	14314865	Neuron
chr19	16475133	16475348	Gallbladder
chr19	16618101	16618215	Breast-Basal-Ep
chr19	16629749	16630066	Megakaryocytes
chr19	18313276	18313355	Neuron
chr19	19238723	19239023	Blood-Mono+Macro
chr19	30167084	30167287	Blood-NK
chr19	31213710	31214034	Kidney-Ep
chr19	33202755	33203020	Lung-Ep-Alveo
chr19	33355361	33355623	Prostate-Ep
chr19	33992901	33993160	Liver-Hep
chr19	39956364	39957253	Breast-Basal-Ep
chr19	40308619	40309168	Skeletal-Musc
chr19	41238915	41239115	Blood-Granul
chr19	41667027	41667644	Gastric-Ep
chr19	41942139	41943103	Small-Int-Ep
chr19	45844837	45844980	Epid-Kerat
chr19	46307985	46308453	Thyroid-Ep
chr19	48257954	48258363	Megakaryocytes
chr19	48925152	48925209	Epid-Kerat
chr19	52314718	52314908	Blood-Mono+Macro
chr19	52327633	52327731	Blood-Mono+Macro
chr19	52718854	52719365	Breast-Basal-Ep
chr19	53537475	53537946	Dermal-Fibro
chr19	55738426	55738740	Gallbladder
chr19	55738779	55739170	Gallbladder
chr19	55740649	55740846	Gallbladder
chr19	55742006	55742488	Gallbladder
chr19	56045141	56045197	Eryth-prog
chr19	57125149	57125481	Adipocytes
chr2	3045031	3045115	Heart-Fibro
chr2	3258228	3258479	Blood-B
chr2	3456138	3456395	Thyroid-Ep
chr2	8417288	8417424	Blood-Mono+Macro
chr2	8478760	8479009	Pancreas-Duct
chr2	8926361	8926832	Blood-Granul
chr2	10162284	10162472	Bladder-Ep
chr2	15686807	15687804	Epid-Kerat
chr2	21267333	21267449	Liver-Hep
chr2	24475039	24476123	Heart-Fibro
chr2	25180400	25181309	Fallopian-Ep
chr2	25456971	25457243	Bone-Osteob
chr2	25851441	25851858	Lung-Ep-Alveo
chr2	27433190	27433456	Breast-Luminal-Ep
chr2	39376565	39376761	Small-Int-Ep
chr2	39474854	39475301	Pancreas-Delta
chr2	39646606	39647085	Bone-Osteob
chr2	51254071	51254314	Neuron
chr2	61414583	61415279	Breast-Luminal-Ep
chr2	65251127	65251227	Head-Neck-Ep
chr2	65506863	65507011	Skeletal-Musc
chr2	73723863	73724126	Lung-Ep-Alveo
chr2	85658365	85658996	Neuron
chr2	85884642	85885028	Lung-Ep-Alveo
chr2	85885935	85886437	Lung-Ep-Alveo
chr2	85892632	85892909	Lung-Ep-Alveo
chr2	85960568	85960901	Skeletal-Musc
chr2	97149179	97149545	Megakaryocytes
chr2	97169666	97170013	Pancreas-Duct
chr2	98375999	98376235	Gastric-Ep
chr2	99302336	99302637	Kidney-Ep
chr2	103094464	103095286	Gastric-Ep
chr2	103095408	103095902	Gastric-Ep
chr2	106761753	106762175	Megakaryocytes
chr2	110806180	110806720	Skeletal-Musc
chr2	112285717	112285861	Prostate-Ep
chr2	113715850	113716005	Bladder-Ep
chr2	119980537	119980922	Liver-Hep
chr2	120686122	120686629	Blood-NK
chr2	121550956	121551278	Head-Neck-Ep
chr2	122044858	122045165	Blood-Mono+Macro
chr2	122419714	122420778	Bladder-Ep
chr2	127904942	127905088	Skeletal-Musc
chr2	129168741	129169054	Pancreas-Delta
chr2	130917482	130917999	Thyroid-Ep
chr2	135276066	135276150	Bladder-Ep
chr2	148404744	148405074	Fallopian-Ep
chr2	151905311	151906063	Pancreas-Delta
chr2	152635948	152636403	Bladder-Ep
chr2	156120079	156120158	Megakaryocytes
chr2	160081734	160082057	Endothel
chr2	160086170	160086572	Lung-Ep-Alveo
chr2	160087060	160087498	Oligodend
chr2	163006617	163007096	Pancreas-Alpha
chr2	163007418	163008823	Pancreas-Alpha
chr2	163772523	163772793	Small-Int-Ep
chr2	164456486	164456706	Prostate-Ep
chr2	203154128	203154747	Lung-Ep-Alveo
chr2	203529168	203529528	Kidney-Ep
chr2	208037778	208038079	Colon-Ep
chr2	209217104	209217769	Pancreas-Acinar
chr2	209218363	209219304	Pancreas-Acinar
chr2	210526619	210527069	Neuron
chr2	217013458	217014356	Fallopian-Ep
chr2	220494795	220495131	Heart-Cardio
chr2	225464553	225464869	Bone-Osteob
chr2	231385133	231385378	Liver-Hep
chr2	232393195	232393817	Blood-NK
chr2	232553512	232553561	Skeletal-Musc
chr2	233986729	233986989	Breast-Luminal-Ep
chr2	234106429	234106750	Smooth-Musc
chr2	236424116	236424363	Breast-Luminal-Ep
chr2	236526610	236526802	Heart-Fibro
chr2	236964186	236964256	Prostate-Ep
chr2	239074185	239074709	Thyroid-Ep
chr2	240298349	240298596	Thyroid-Ep
chr2	241757493	241757744	Neuron
chr2	242735210	242735409	Colon-Ep
chr20	11969796	11969966	Heart-Fibro
chr20	11974566	11974955	Adipocytes
chr20	13790371	13791033	Lung-Ep-Alveo
chr20	16373027	16373294	Blood-B
chr20	20412543	20412858	Pancreas-Delta
chr20	24640195	24640385	Pancreas-Alpha
chr20	31950132	31950345	Pancreas-Alpha
chr20	35858644	35859093	Head-Neck-Ep
chr20	38807275	38807658	Prostate-Ep
chr20	39803941	39804432	Breast-Basal-Ep
chr20	48270861	48271231	Blood-Granul
chr20	50016005	50016530	Breast-Luminal-Ep
chr20	50122195	50122404	Blood-NK
chr20	55933711	55934039	Megakaryocytes
chr20	55934138	55934721	Blood-Granul
chr20	60782585	60782684	Adipocytes
chr20	62295855	62296183	Neuron
chr20	62320142	62320310	Endothel
chr20	62522746	62523437	Small-Int-Ep
chr21	19008652	19008975	Pancreas-Delta
chr21	27223170	27223269	Heart-Fibro
chr21	33872619	33873118	Lung-Ep-Bron
chr21	33876042	33876602	Pancreas-Duct
chr21	34668540	34668701	Blood-B
chr21	34878180	34878544	Eryth-prog
chr21	35738640	35739007	Gastric-Ep
chr21	38327884	38328845	Colon-Ep
chr21	40021087	40021155	Dermal-Fibro
chr21	41033886	41034083	Heart-Fibro
chr21	41039726	41040110	Pancreas-Duct
chr21	43825681	43825849	Blood-T
chr21	44800829	44801109	Blood-B
chr21	44838853	44839325	Gallbladder
chr21	44850179	44850273	Breast-Luminal-Ep
chr21	44857514	44857623	Skeletal-Musc
chr21	45483245	45483619	Fallopian-Ep
chr21	45881983	45882112	Skeletal-Musc
chr21	46169968	46170229	Epid-Kerat
chr21	46335362	46335432	Blood-Granul
chr21	46398139	46398323	Breast-Basal-Ep
chr21	46935506	46935982	Breast-Luminal-Ep
chr21	47851983	47852146	Blood-Mono+Macro
chr21	47975411	47975995	Heart-Cardio
chr22	18214290	18214568	Liver-Hep
chr22	18838907	18839122	Neuron
chr22	19858221	19858453	Heart-Cardio
chr22	20012952	20014018	Eryth-prog
chr22	22035219	22035894	Blood-NK
chr22	22041092	22041569	Pancreas-Acinar
chr22	25310718	25311023	Bone-Osteob
chr22	28079026	28079077	Gallbladder
chr22	30184832	30185229	Megakaryocytes
chr22	30443170	30443234	Prostate-Ep
chr22	30719172	30719481	Pancreas-Beta
chr22	31522406	31522468	Thyroid-Ep
chr22	31522711	31522861	Thyroid-Ep
chr22	32563086	32563522	Prostate-Ep
chr22	32628869	32629027	Pancreas-Beta
chr22	33187197	33187740	Colon-Ep
chr22	33656464	33656603	Head-Neck-Ep
chr22	36692811	36693195	Breast-Basal-Ep
chr22	38051825	38052317	Adipocytes
chr22	39822757	39823143	Breast-Basal-Ep
chr22	42042133	42042507	Heart-Cardio
chr22	42752682	42752806	Blood-B
chr22	43156766	43156963	Lung-Ep-Bron
chr22	44365224	44365726	Eryth-prog
chr22	45343199	45343315	Neuron
chr22	46109794	46110258	Lung-Ep-Alveo
chr22	46694697	46695638	Heart-Fibro
chr22	47227515	47227746	Ovary-Ep
chr22	47436552	47436864	Head-Neck-Ep
chr22	48475729	48475917	Blood-T
chr22	49061262	49061300	Dermal-Fibro
chr22	50954592	50954994	Head-Neck-Ep
chrX	37870947	37871246	Smooth-Musc
chrY	16487056	16487297	Kidney-Ep
chr3	12940906	12941212	Pancreas-Alpha
chr3	13287609	13287766	Lung-Ep-Bron
chr3	17196543	17196766	Blood-NK
chr3	24086761	24087106	Prostate-Ep
chr3	30693302	30693495	Gastric-Ep
chr3	37890976	37891334	Epid-Kerat
chr3	39497338	39497426	Pancreas-Delta
chr3	42705062	42705492	Blood-B
chr3	42726948	42727134	Skeletal-Musc
chr3	47122328	47122886	Blood-Granul
chr3	52245329	52245717	Liver-Hep
chr3	57143300	57143518	Lung-Ep-Bron
chr3	66436551	66437002	Blood-B
chr3	70922902	70923140	Bladder-Ep
chr3	117526699	117527245	Pancreas-Delta
chr3	123667212	123667567	Colon-Ep
chr3	125062530	125062913	Kidney-Ep
chr3	125643873	125643979	Ovary-Ep
chr3	126650705	126650821	Head-Neck-Ep
chr3	128909291	128909617	Pancreas-Duct
chr3	129326755	129326962	Endothel
chr3	130708466	130709247	Fallopian-Ep
chr3	136690261	136690399	Fallopian-Ep
chr3	137717664	137717901	Gastric-Ep
chr3	137718037	137718569	Gastric-Ep
chr3	142681594	142681729	Liver-Hep
chr3	142688169	142688930	Gallbladder
chr3	150286078	150286437	Blood-Granul
chr3	151599077	151599173	Heart-Cardio
chr3	169250874	169251264	Dermal-Fibro
chr3	171453126	171453880	Lung-Ep-Alveo
chr3	172058902	172059233	Pancreas-Delta
chr3	182870188	182870400	Lung-Ep-Alveo
chr3	184071110	184071691	Gallbladder
chr3	185367170	185367389	Blood-Mono+Macro
chr3	192778354	192778486	Kidney-Ep
chr3	193660602	193660800	Megakaryocytes
chr3	193675633	193675817	Prostate-Ep
chr3	194129687	194129984	Thyroid-Ep
chr3	194417127	194417264	Blood-B
chr4	1746775	1747101	Liver-Hep
chr4	2877657	2877779	Oligodend
chr4	2961191	2961472	Bladder-Ep
chr4	3179771	3180232	Pancreas-Acinar
chr4	3181385	3182456	Pancreas-Acinar
chr4	3305593	3305919	Pancreas-Alpha
chr4	3403135	3403533	Prostate-Ep
chr4	3948577	3948903	Ovary-Ep
chr4	4430683	4431186	Oligodend
chr4	4760871	4761053	Ovary-Ep
chr4	8216133	8216352	Ovary-Ep
chr4	9148543	9148887	Colon-Ep
chr4	17083665	17084168	Heart-Fibro
chr4	22603265	22603730	Fallopian-Ep
chr4	22604363	22604526	Fallopian-Ep
chr4	38568850	38569129	Bladder-Ep
chr4	42442066	42442601	Epid-Kerat
chr4	48301031	48301742	Breast-Luminal-Ep
chr4	48679615	48680504	Colon-Ep
chr4	69018629	69018725	Head-Neck-Ep
chr4	72062884	72063149	Pancreas-Duct
chr4	72100415	72100592	Pancreas-Duct
chr4	72171380	72171508	Pancreas-Duct
chr4	88541490	88542223	Dermal-Fibro
chr4	110434679	110434729	Liver-Hep
chr4	129735231	129735504	Kidney-Ep
chr4	141041821	141042347	Smooth-Musc
chr4	147484841	147485419	Pancreas-Alpha
chr4	152903956	152904378	Pancreas-Delta
chr4	153023923	153024013	Neuron
chr4	159776362	159776554	Oligodend
chr4	185272820	185273279	Liver-Hep
chr4	186492549	186492641	Gastric-Ep
chr4	187344568	187344896	Smooth-Musc
chr5	500072	500481	Gallbladder
chr5	1368682	1368879	Small-Int-Ep
chr5	1475253	1475347	Blood-Granul
chr5	1501805	1502131	Bone-Osteob
chr5	1808107	1808452	Breast-Basal-Ep
chr5	2592740	2592951	Epid-Kerat
chr5	4024460	4025084	Smooth-Musc
chr5	5132808	5133037	Dermal-Fibro
chr5	5303925	5304132	Adipocytes
chr5	9202216	9202324	Head-Neck-Ep
chr5	15937191	15937405	Fallopian-Ep
chr5	16681955	16682099	Kidney-Ep
chr5	32098277	32098496	Endothel
chr5	32229750	32229932	Liver-Hep
chr5	39201955	39202821	Blood-T
chr5	43316069	43316451	Pancreas-Beta
chr5	57310245	57310710	Pancreas-Alpha
chr5	58395982	58396402	Prostate-Ep
chr5	61757252	61757581	Lung-Ep-Alveo
chr5	71853663	71853919	Endothel
chr5	72316216	72316797	Pancreas-Alpha
chr5	74826329	74826704	Kidney-Ep
chr5	76014255	76014548	Endothel
chr5	77819954	77820340	Endothel
chr5	77841404	77841624	Thyroid-Ep
chr5	79658541	79658775	Small-Int-Ep
chr5	80476006	80476312	Colon-Ep
chr5	93731841	93732371	Fallopian-Ep
chr5	102067996	102068652	Pancreas-Beta
chr5	105502348	105502821	Smooth-Musc
chr5	123204555	123205221	Adipocytes
chr5	130707028	130707674	Kidney-Ep
chr5	132231879	132232257	Lung-Ep-Bron
chr5	133081566	133081765	Pancreas-Duct
chr5	134686460	134686575	Heart-Cardio
chr5	137712760	137712926	Pancreas-Beta
chr5	137933889	137933983	Small-Int-Ep
chr5	140058342	140059406	Eryth-prog
chr5	145224021	145224184	Eryth-prog
chr5	145986292	145986488	Neuron
chr5	170039129	170039387	Pancreas-Delta
chr5	171223146	171223508	Prostate-Ep
chr5	171320074	171320511	Megakaryocytes
chr5	172461533	172461942	Thyroid-Ep
chr5	173969344	173969504	Small-Int-Ep
chr5	174920571	174921016	Prostate-Ep
chr5	176260993	176261118	Pancreas-Beta
chr5	176696394	176696757	Pancreas-Acinar
chr5	176860928	176861253	Epid-Kerat
chr5	176919341	176919704	Breast-Basal-Ep
chr5	176942733	176942782	Megakaryocytes
chr5	178296634	178296851	Adipocytes
chr6	504027	504466	Heart-Cardio
chr6	523300	523902	Gastric-Ep
chr6	720636	720836	Prostate-Ep
chr6	783510	783637	Head-Neck-Ep
chr6	2030636	2031365	Colon-Ep
chr6	2375894	2376032	Blood-Mono+Macro
chr6	9564843	9564990	Dermal-Fibro
chr6	14254952	14255246	Blood-B
chr6	15525027	15525518	Kidney-Ep
chr6	17839738	17840027	Oligodend
chr6	25068658	25069230	Adipocytes
chr6	25517387	25518343	Fallopian-Ep
chr6	26545987	26546170	Blood-Mono+Macro
chr6	30374411	30374808	Ovary-Ep
chr6	32343221	32343355	Megakaryocytes
chr6	33672215	33672386	Pancreas-Alpha
chr6	34506311	34506489	Breast-Luminal-Ep
chr6	34583466	34583666	Eryth-prog
chr6	34778178	34778644	Bladder-Ep
chr6	34966595	34967579	Bladder-Ep
chr6	35057137	35057475	Breast-Basal-Ep
chr6	35058102	35058217	Breast-Basal-Ep
chr6	42397427	42397763	Breast-Luminal-Ep
chr6	43752333	43752523	Gallbladder
chr6	46915211	46915720	Endothel
chr6	53448156	53448534	Blood-Mono+Macro
chr6	80776400	80776578	Dermal-Fibro
chr6	83921377	83921764	Breast-Luminal-Ep
chr6	107001543	107001852	Ovary-Ep
chr6	107096722	107097077	Blood-B
chr6	107388674	107389286	Gastric-Ep
chr6	107980869	107981125	Lung-Ep-Bron
chr6	113817583	113817952	Endothel
chr6	117596419	117596652	Skeletal-Musc
chr6	119154680	119155027	Gastric-Ep
chr6	134297764	134297909	Liver-Hep
chr6	135513149	135513183	Eryth-prog
chr6	136732771	136733065	Colon-Ep
chr6	143447048	143447403	Bone-Osteob
chr6	151417787	151418368	Lung-Ep-Bron
chr6	154780670	154781111	Bone-Osteob
chr6	155358040	155358380	Adipocytes
chr6	157907037	157907402	Pancreas-Alpha
chr6	159183175	159183406	Pancreas-Alpha
chr6	160500587	160501052	Liver-Hep
chr6	166748510	166748770	Blood-NK
chr6	169110970	169111170	Bone-Osteob
chr6	169276184	169276413	Blood-NK
chr6	169497715	169498022	Heart-Fibro
chr6	169567776	169568065	Heart-Fibro
chr6	169568430	169568565	Heart-Fibro
chr6	169568858	169569140	Heart-Fibro
chr6	170120695	170121156	Blood-Mono+Macro
chr6	170426267	170426456	Blood-NK
chr7	293858	294354	Prostate-Ep
chr7	403584	403752	Blood-B
chr7	951472	951986	Oligodend
chr7	1983822	1983919	Blood-NK
chr7	2039944	2040190	Blood-NK
chr7	2253482	2254041	Heart-Cardio
chr7	2284481	2284612	Blood-Mono+Macro
chr7	2369006	2369161	Eryth-prog
chr7	2415446	2415668	Pancreas-Acinar
chr7	2884996	2885041	Small-Int-Ep
chr7	3501573	3501868	Blood-T
chr7	4038380	4038774	Heart-Fibro
chr7	5692479	5692793	Head-Neck-Ep
chr7	8046948	8047053	Blood-Granul
chr7	8175826	8176181	Kidney-Ep
chr7	19740325	19741067	Prostate-Ep
chr7	30414479	30414691	Thyroid-Ep
chr7	35569891	35570086	Heart-Fibro
chr7	36650420	36650720	Dermal-Fibro
chr7	44427911	44428239	Neuron
chr7	54866719	54866924	Epid-Kerat
chr7	54901101	54901215	Ovary-Ep
chr7	55608699	55608774	Gastric-Ep
chr7	65938010	65938940	Colon-Ep
chr7	73407778	73408130	Colon-Ep
chr7	84762302	84762819	Heart-Fibro
chr7	92105315	92105449	Lung-Ep-Bron
chr7	97841590	97842223	Pancreas-Acinar
chr7	97842282	97842420	Pancreas-Acinar
chr7	97843853	97844576	Pancreas-Acinar
chr7	97844609	97844822	Pancreas-Acinar
chr7	97858310	97858591	Pancreas-Acinar
chr7	97943967	97944179	Blood-B
chr7	100028820	100028980	Blood-Granul
chr7	100877582	100877928	Small-Int-Ep
chr7	101575496	101575709	Pancreas-Delta
chr7	101575750	101576237	Pancreas-Delta
chr7	105274406	105274693	Blood-Granul
chr7	107851406	107851946	Head-Neck-Ep
chr7	111371215	111371583	Pancreas-Beta
chr7	127670468	127670635	Neuron
chr7	130021518	130021681	Pancreas-Acinar
chr7	134613071	134613703	Thyroid-Ep
chr7	134849832	134850163	Adipocytes
chr7	148901540	148901718	Ovary-Ep
chr7	151850899	151851399	Pancreas-Delta
chr7	155179348	155179484	Smooth-Musc
chr7	155581341	155581412	Bladder-Ep
chr7	156781825	156781902	Pancreas-Duct
chr7	156883571	156883759	Kidney-Ep
chr7	156930533	156930581	Blood-Granul
chr7	157290519	157290592	Pancreas-Duct
chr7	157562674	157562752	Blood-Mono+Macro
chr7	157822974	157823022	Pancreas-Beta
chr7	158525145	158525802	Blood-NK
chr8	852831	853136	Prostate-Ep
chr8	8572295	8572475	Breast-Luminal-Ep
chr8	16820325	16820526	Epid-Kerat
chr8	17350395	17350623	Fallopian-Ep
chr8	19268414	19268525	Lung-Ep-Bron
chr8	20176551	20176780	Epid-Kerat
chr8	22514201	22515015	Adipocytes
chr8	26238969	26239144	Dermal-Fibro
chr8	28196032	28196315	Blood-B
chr8	28918820	28919042	Blood-T
chr8	41118706	41119168	Dermal-Fibro
chr8	41910905	41910993	Eryth-prog
chr8	49110225	49110402	Heart-Fibro
chr8	59582951	59583312	Lung-Ep-Bron
chr8	59583883	59584024	Lung-Ep-Bron
chr8	61944240	61944431	Dermal-Fibro
chr8	62146816	62146950	Bladder-Ep
chr8	64032052	64032429	Fallopian-Ep
chr8	71185516	71185642	Epid-Kerat
chr8	72266611	72267207	Lung-Ep-Bron
chr8	72269985	72270117	Lung-Ep-Bron
chr8	87446643	87447226	Fallopian-Ep
chr8	97017362	97017719	Pancreas-Duct
chr8	101226598	101227482	Colon-Ep
chr8	103755443	103755750	Breast-Basal-Ep
chr8	116559923	116560157	Kidney-Ep
chr8	127420329	127421007	Smooth-Musc
chr8	127672886	127673555	Smooth-Musc
chr8	131215175	131216515	Pancreas-Beta
chr8	140755398	140755537	Breast-Luminal-Ep
chr8	140770366	140770523	Breast-Luminal-Ep
chr8	140847539	140847722	Heart-Fibro
chr8	140863881	140864142	Pancreas-Alpha
chr8	141348797	141349195	Megakaryocytes
chr8	141594713	141595055	Colon-Ep
chr8	144520661	144521300	Pancreas-Beta
chr8	144521749	144522324	Pancreas-Beta
chr8	144543702	144543811	Blood-T
chr8	144546286	144546547	Pancreas-Beta
chr9	16204125	16204160	Prostate-Ep
chr9	35719095	35719254	Blood-B
chr9	36083405	36083628	Small-Int-Ep
chr9	92096476	92096894	Blood-T
chr9	93825760	93825900	Skeletal-Musc
chr9	101673726	101674131	Adipocytes
chr9	107109137	107109515	Head-Neck-Ep
chr9	107601247	107601575	Lung-Ep-Bron
chr9	111944901	111945064	Adipocytes
chr9	112062076	112062585	Small-Int-Ep
chr9	112918683	112918833	Blood-Mono+Macro
chr9	114911541	114912000	Eryth-prog
chr9	115509634	115509919	Oligodend
chr9	119238426	119238710	Head-Neck-Ep
chr9	121658179	121658313	Bone-Osteob
chr9	122767612	122767942	Pancreas-Alpha
chr9	124063082	124063238	Adipocytes
chr9	124064166	124064863	Adipocytes
chr9	124206176	124206331	Bone-Osteob
chr9	125878906	125879080	Bone-Osteob
chr9	128200028	128200203	Thyroid-Ep
chr9	128347841	128348213	Liver-Hep
chr9	129143334	129143781	Pancreas-Delta
chr9	130226700	130226898	Pancreas-Delta
chr9	132048515	132048588	Ovary-Ep
chr9	132998164	132998235	Neuron
chr9	134111085	134111579	Heart-Cardio
chr9	134350773	134351153	Breast-Basal-Ep
chr9	135481767	135481879	Small-Int-Ep
chr9	135940627	135942053	Pancreas-Acinar
chr9	136250831	136250998	Gastric-Ep
chr9	136354296	136354578	Bone-Osteob
chr9	136894751	136894940	Pancreas-Alpha
chr9	138903400	138903479	Endothel
chr9	139102867	139103123	Breast-Basal-Ep
chr9	139103334	139103782	Breast-Basal-Ep
chr9	139122368	139122430	Eryth-prog
chr9	139546438	139546630	Head-Neck-Ep
chr9	139984621	139984981	Breast-Luminal-Ep
chr9	140283587	140283785	Eryth-prog

### Sheet: SNPs
hg19 coordinates
chr	start	end
chr1	184739489	184739490
chr1	213900189	213900190
chr1	150265618	150265619
chr1	42044182	42044183
chr1	65636246	65636247
chr1	103243768	103243769
chr1	100204132	100204133
chr1	96393998	96393999
chr1	63272458	63272459
chr1	104172721	104172722
chr1	227760505	227760506
chr1	85149331	85149332
chr1	61082924	61082925
chr1	209151452	209151453
chr1	169485858	169485859
chr1	179783921	179783922
chr1	186804059	186804060
chr1	65220989	65220990
chr1	209196030	209196031
chr1	35086863	35086864
chr1	95416740	95416741
chr1	183060071	183060072
chr1	100230037	100230038
chr1	230626234	230626235
chr1	183036273	183036274
chr1	74573735	74573736
chr1	104821700	104821701
chr1	105767260	105767261
chr10	82023798	82023799
chr10	117885513	117885514
chr10	100170506	100170507
chr10	89486506	89486507
chr10	106883967	106883968
chr10	66280789	66280790
chr10	26648621	26648622
chr10	31049600	31049601
chr10	15633293	15633294
chr10	58801539	58801540
chr10	17465879	17465880
chr10	1683759	1683760
chr10	27919720	27919721
chr10	93445413	93445414
chr10	114399105	114399106
chr10	122067178	122067179
chr10	126914185	126914186
chr10	127948520	127948521
chr11	40503070	40503071
chr11	100661133	100661134
chr11	119961634	119961635
chr11	85671500	85671501
chr11	14225185	14225186
chr11	10016821	10016822
chr11	102473422	102473423
chr11	43714848	43714849
chr11	108150663	108150664
chr11	29254942	29254943
chr11	14957841	14957842
chr12	84616322	84616323
chr12	9632786	9632787
chr12	9632782	9632783
chr12	43717605	43717606
chr12	96408975	96408976
chr12	88037492	88037493
chr12	81444794	81444795
chr12	28720378	28720379
chr12	58983327	58983328
chr12	17038537	17038538
chr12	25358649	25358650
chr12	41708861	41708862
chr12	41801962	41801963
chr12	42912487	42912488
chr12	43559686	43559687
chr12	115116351	115116352
chr13	86279519	86279520
chr13	65386089	65386090
chr13	90441098	90441099
chr13	47242201	47242202
chr13	34724724	34724725
chr13	29146901	29146902
chr13	70793307	70793308
chr13	86935619	86935620
chr13	31589684	31589685
chr13	101439792	101439793
chr13	55108599	55108600
chr13	59686646	59686647
chr13	79981179	79981180
chr13	90824781	90824782
chr13	91995181	91995182
chr14	71217627	71217628
chr14	62546569	62546570
chr14	34467132	34467133
chr14	59725542	59725543
chr14	78126625	78126626
chr14	42309602	42309603
chr14	41856225	41856226
chr14	66535874	66535875
chr14	53981788	53981789
chr14	31569071	31569072
chr14	98684315	98684316
chr14	31569070	31569071
chr14	20145474	20145475
chr14	29530608	29530609
chr14	40193316	40193317
chr14	62630023	62630024
chr15	37890726	37890727
chr15	36925048	36925049
chr15	43559959	43559960
chr15	37888848	37888849
chr15	49441415	49441416
chr15	55825389	55825390
chr15	33167930	33167931
chr15	69497061	69497062
chr15	71567145	71567146
chr15	56961271	56961272
chr15	46951652	46951653
chr16	19303017	19303018
chr16	54252199	54252200
chr16	75411520	75411521
chr16	55032731	55032732
chr16	71107890	71107891
chr16	62041169	62041170
chr16	64327727	64327728
chr16	33042985	33042986
chr17	15286585	15286586
chr17	31614776	31614777
chr17	55125646	55125647
chr17	50170181	50170182
chr17	10611115	10611116
chr17	3860355	3860356
chr17	35082693	35082694
chr17	72080862	72080863
chr17	21684774	21684775
chr17	35608663	35608664
chr17	45600012	45600013
chr18	41352806	41352807
chr18	10492747	10492748
chr18	69428938	69428939
chr18	4026707	4026708
chr18	5652639	5652640
chr18	29084420	29084421
chr18	72010177	72010178
chr19	44425618	44425619
chr19	44424253	44424254
chr19	49421727	49421728
chr19	17320883	17320884
chr19	15872035	15872036
chr19	33963443	33963444
chr2	111347035	111347036
chr2	207031571	207031572
chr2	87491338	87491339
chr2	8194995	8194996
chr2	3440182	3440183
chr2	193593236	193593237
chr2	193691949	193691950
chr2	169840141	169840142
chr2	62525346	62525347
chr2	34145041	34145042
chr2	69044527	69044528
chr2	165232480	165232481
chr2	200827653	200827654
chr2	149929655	149929656
chr2	129555449	129555450
chr20	16080221	16080222
chr20	54076038	54076039
chr20	13377377	13377378
chr20	23833472	23833473
chr20	23486217	23486218
chr20	54282197	54282198
chr20	38072586	38072587
chr20	41076750	41076751
chr21	25467798	25467799
chr21	40584257	40584258
chr21	46590879	46590880
chr21	15635606	15635607
chr21	15635570	15635571
chr21	15635573	15635574
chr21	26116584	26116585
chr21	17587711	17587712
chr21	21676014	21676015
chr21	15196826	15196827
chr22	26633942	26633943
chr22	35688497	35688498
chr22	38568943	38568944
chr22	27231632	27231633
chr3	170197186	170197187
chr3	68459378	68459379
chr3	5493655	5493656
chr3	75715318	75715319
chr3	75715086	75715087
chr3	64201475	64201476
chr3	123413223	123413224
chr3	17272227	17272228
chr3	35530179	35530180
chr3	31793356	31793357
chr3	29455312	29455313
chr4	137845152	137845153
chr4	91540077	91540078
chr4	86253993	86253994
chr4	104452688	104452689
chr4	143028592	143028593
chr4	32216536	32216537
chr4	92051643	92051644
chr4	37177221	37177222
chr4	65636401	65636402
chr4	143483881	143483882
chr4	164189253	164189254
chr4	29208534	29208535
chr4	12791204	12791205
chr4	162732809	162732810
chr4	134442777	134442778
chr4	15458424	15458425
chr4	124117723	124117724
chr4	156604172	156604173
chr5	129198328	129198329
chr5	19532516	19532517
chr5	91620523	91620524
chr5	33878129	33878130
chr5	20229419	20229420
chr5	37140596	37140597
chr5	10963871	10963872
chr5	6221567	6221568
chr5	61632174	61632175
chr5	61371305	61371306
chr5	82839464	82839465
chr5	61238112	61238113
chr5	34139710	34139711
chr5	84423500	84423501
chr5	129198497	129198498
chr5	180172983	180172984
chr6	141711775	141711776
chr6	26536686	26536687
chr6	147703298	147703299
chr6	157412754	157412755
chr6	78164116	78164117
chr6	168489999	168490000
chr6	133326741	133326742
chr6	122749892	122749893
chr6	132098633	132098634
chr6	108040643	108040644
chr6	148306871	148306872
chr6	39828592	39828593
chr6	105528087	105528088
chr6	162071437	162071438
chr6	147634118	147634119
chr6	164189393	164189394
chr6	82391808	82391809
chr6	80705559	80705560
chr6	118103277	118103278
chr6	82362724	82362725
chr6	129732532	129732533
chr6	439182	439183
chr7	157003781	157003782
chr7	135505299	135505300
chr7	9015139	9015140
chr7	123789105	123789106
chr7	10578215	10578216
chr7	48357358	48357359
chr7	147018009	147018010
chr7	81567956	81567957
chr7	36379952	36379953
chr7	13686141	13686142
chr7	21282445	21282446
chr7	41510176	41510177
chr7	46152050	46152051
chr7	50058097	50058098
chr7	78525162	78525163
chr7	83033880	83033881
chr7	88073943	88073944
chr7	104429992	104429993
chr7	136724092	136724093
chr7	144802539	144802540
chr7	154015634	154015635
chr8	61662347	61662348
chr8	32543040	32543041
chr8	29585969	29585970
chr8	32196482	32196483
chr8	91337987	91337988
chr8	99461140	99461141
chr8	121252562	121252563
chr8	24751237	24751238
chr8	130355042	130355043
chr8	82643797	82643798
chr8	120904799	120904800
chr8	130304365	130304366
chr8	8420385	8420386
chr9	14099483	14099484
chr9	14099487	14099488
chr9	14493759	14493760
chr9	94342184	94342185
chr9	15782759	15782760
chr9	23979602	23979603
chr9	106439258	106439259
chr9	128646862	128646863
chr9	111335594	111335595
chr9	134785070	134785071
chr9	130172318	130172319
chr9	20284945	20284946
chr9	31284516	31284517
chr9	42438259	42438260
chr9	128136832	128136833
chrX	87754713	87754714
chrX	82064714	82064715
